# Growth Charts of Sutures and Fontanelles for The First Year of Infancy

**DOI:** 10.1101/2025.05.30.25328626

**Authors:** Siyuan Chen, Svein Kleiven, Ingemar Thiblin, Xiaogai Li

## Abstract

**AIM:** To establish normative growth charts for cranial sutures and fontanelles and to quantify the prevalence and morphology of accessory sutures during the first year of infancy.

**METHOD:** We retrospectively collected 194 head CT scans of infants (0–12 months) from the New Mexico Decedent Image Database. Using an automated morphometric framework (ISFMA), morphometric parameters such as suture width, length, sinuosity, and fontanelle area were measured. Growth trajectories were modelled using Generalized Additive Models for Location, Scale, and Shape (GAMLSS). Suture closure was quantified using the Suture Closure Ratio (SCR), and accessory sutures were identified and measured by type and age.

**RESULTS:** Suture length increased and width decreased with age. The metopic suture exhibited the earliest closure, while other sutures remained largely open throughout the first year. The anterior fontanelle area peaked around 3 months and gradually decreased thereafter. Accessory sutures, particularly the mendosal suture and superior median fissure, were common in neonates but diminished rapidly with age.

**INTERPRETATION:** This study provides the first comprehensive morphometric reference for infant cranial sutures and fontanelles. These normative data enhance clinical capacities for diagnosing craniosynostosis, evaluating abnormal skull development, and supporting forensic investigations involving abusive head trauma.
