## Supplementary material B for "Growth Charts of Sutures and Fontanelles for The First Year of Infancy"

### Sheet: Cranial sutures
Unit (mm)		0M	1M	2M	3M	4M	5M	6M	7M	8M	9M	10M	11M	12M
	Centile
Metopic suture length	2	33.2495	35.2287	37.315	39.5135	41.8294	44.2683	46.8359	49.5381	52.3811	55.3713	58.5153	61.82	65.2926
	5	36.0037	38.1469	40.406	42.7865	45.2943	47.9352	50.7154	53.6415	56.72	59.9579	63.3623	66.9408	70.7009
	10	38.5783	40.8747	43.2954	45.8462	48.5332	51.363	54.3421	57.4773	60.776	64.2454	67.8933	71.7277	75.7567
	25	43.1548	45.7236	48.4314	51.2848	54.2907	57.4561	60.7886	64.2958	67.9858	71.8668	75.9474	80.2366	84.7437
	50	48.6534	51.5496	54.6024	57.8194	61.2082	64.777	68.5341	72.4882	76.6483	81.0238	85.6244	90.4601	95.5414
	75	54.6009	57.8511	61.2771	64.8873	68.6904	72.6954	76.9117	81.3492	86.0178	90.9282	96.0912	101.518	107.22
	90	60.3481	63.9404	67.727	71.7172	75.9206	80.3472	85.0074	89.9119	95.072	100.499	106.206	112.204	118.506
	95	63.9701	67.778	71.7919	76.0216	80.4773	85.1696	90.1094	95.3083	100.778	106.531	112.58	118.938	125.619
	98	68.2129	72.2734	76.5535	81.0637	85.8149	90.8184	96.0859	101.63	107.462	113.597	120.047	126.827	133.951
Metopic suture width	2	0.381056	0.278649	0.209639	0.162268	0.129223	0.105875	0.0892464	0.0773989	0.0690597	0.0633958	0.0598745	0.0581794	0.0581625
	5	0.582051	0.425628	0.320217	0.247859	0.197384	0.16172	0.136321	0.118224	0.105486	0.0968349	0.0914563	0.0888672	0.0888412
	10	0.819877	0.599539	0.451058	0.349135	0.278035	0.227799	0.192022	0.166531	0.148588	0.136402	0.128825	0.125178	0.125142
	25	1.36546	0.998502	0.751214	0.581466	0.463053	0.379388	0.319802	0.277348	0.247466	0.22717	0.214552	0.208478	0.208417
	50	2.22667	1.62826	1.22501	0.9482	0.755103	0.618669	0.521503	0.452273	0.403544	0.370447	0.349871	0.339966	0.339867
	75	3.39628	2.48354	1.86847	1.44626	1.15174	0.94364	0.795434	0.68984	0.615515	0.565033	0.533649	0.518541	0.51839
	90	4.74016	3.46627	2.60782	2.01854	1.60747	1.31703	1.11018	0.962806	0.85907	0.788614	0.744811	0.723725	0.723514
	95	5.68481	4.15705	3.12752	2.42081	1.92782	1.5795	1.33143	1.15468	1.03027	0.945774	0.893242	0.867954	0.867701
	98	6.87893	5.03025	3.78447	2.92931	2.33277	1.91128	1.6111	1.39723	1.24668	1.14444	1.08087	1.05027	1.04996
Sagittal suture length	2	66.7637	69.3631	71.9548	74.5304	77.0815	79.5994	82.0752	84.5001	86.865	89.1612	91.3796	93.5116	95.5486
	5	69.5414	72.249	74.9485	77.6313	80.2886	82.9112	85.49	88.0158	90.4791	92.8708	95.1815	97.4022	99.524
	10	72.0741	74.8803	77.6781	80.4586	83.2126	85.9307	88.6035	91.2212	93.7743	96.253	98.6479	100.95	103.149
	25	76.4433	79.4197	82.3871	85.3361	88.2571	91.14	93.9748	96.7512	99.4591	102.088	104.628	107.069	109.402
	50	81.5022	84.6755	87.8393	90.9835	94.0978	97.1715	100.194	103.154	106.041	108.844	111.552	114.155	116.642
	75	86.7796	90.1583	93.527	96.8748	100.191	103.463	106.682	109.833	112.907	115.892	118.775	121.547	124.194
	90	91.719	95.2901	98.8505	102.389	105.894	109.353	112.754	116.085	119.334	122.488	125.536	128.465	131.263
	95	94.762	98.4516	102.13	105.786	109.407	112.981	116.495	119.936	123.293	126.552	129.701	132.727	135.618
	98	98.2656	102.092	105.906	109.697	113.452	117.158	120.802	124.371	127.852	131.231	134.496	137.634	140.632
Sagittal suture width	2	2.75488	2.14076	1.70214	1.38479	1.15275	0.981858	0.855705	0.763064	0.696242	0.650012	0.620933	0.606918	0.606984
	5	3.43762	2.6713	2.12398	1.72798	1.43843	1.22519	1.06777	0.952173	0.868791	0.811104	0.774818	0.757329	0.757412
	10	4.1388	3.21617	2.55721	2.08044	1.73184	1.4751	1.28557	1.14639	1.046	0.976547	0.93286	0.911805	0.911904
	25	5.52515	4.29348	3.41379	2.77732	2.31194	1.9692	1.71619	1.53039	1.39637	1.30366	1.24534	1.21723	1.21736
	50	7.4063	5.75528	4.57608	3.72291	3.09909	2.63966	2.3005	2.05144	1.8718	1.74751	1.66933	1.63166	1.63183
	75	9.67488	7.51814	5.97775	4.86326	4.04835	3.44819	3.00516	2.67981	2.44514	2.28278	2.18066	2.13144	2.13167
	90	12.0693	9.3788	7.45718	6.06686	5.05028	4.30158	3.7489	3.34303	3.05028	2.84775	2.72035	2.65895	2.65924
	95	13.6692	10.622	8.44569	6.87107	5.71973	4.87179	4.24585	3.78618	3.45462	3.22524	3.08095	3.01141	3.01174
	98	15.6241	12.1412	9.65356	7.85374	6.53774	5.56854	4.85307	4.32766	3.94869	3.6865	3.52158	3.44209	3.44246
Coronal suture length	2	48.7428	51.8175	54.8593	57.8408	60.7334	63.5081	66.1364	68.59	70.8419	72.8667	74.6409	76.1437	77.3571
	5	50.9403	54.1536	57.3326	60.4485	63.4714	66.3713	69.118	71.6823	74.0357	76.1518	78.006	79.5765	80.8446
	10	52.9482	56.2881	59.5924	62.8311	65.9732	68.9874	71.8424	74.5077	76.9539	79.1534	81.0807	82.7131	84.0312
	25	56.4211	59.98	63.5011	66.9522	70.3004	73.5123	76.5546	79.3947	82.0013	84.3451	86.3988	88.1383	89.5428
	50	60.4552	64.2686	68.0415	71.7393	75.3269	78.7685	82.0283	85.0715	87.8645	90.3758	92.5763	94.4402	95.9452
	75	64.6773	68.757	72.7934	76.7495	80.5876	84.2695	87.757	91.0127	94.0008	96.6875	99.0417	101.036	102.646
	90	68.6406	72.9703	77.254	81.4525	85.5259	89.4333	93.1345	96.5897	99.7609	102.612	105.111	107.227	108.936
	95	71.0874	75.5715	80.0078	84.356	88.5746	92.6214	96.4545	100.033	103.317	106.27	108.858	111.049	112.819
	98	73.9091	78.5712	83.1837	87.7045	92.0905	96.2979	100.283	104.004	107.418	110.488	113.179	115.457	117.297
Coronal suture width	2	0.93409	0.739178	0.598803	0.496583	0.421575	0.366379	0.325957	0.296869	0.276785	0.264177	0.258119	0.258178	0.264359
	5	1.18259	0.935828	0.758107	0.628693	0.533729	0.46385	0.412674	0.375847	0.35042	0.334458	0.326789	0.326864	0.334688
	10	1.44034	1.13979	0.923337	0.765717	0.650056	0.564946	0.502617	0.457763	0.426795	0.407353	0.398012	0.398104	0.407633
	25	1.95543	1.5474	1.25354	1.03955	0.882529	0.766982	0.682362	0.621468	0.579425	0.55303	0.540349	0.540473	0.553411
	50	2.66246	2.1069	1.70678	1.41542	1.20162	1.0443	0.929084	0.846173	0.788928	0.752989	0.735724	0.735892	0.753508
	75	3.52334	2.78815	2.25865	1.87309	1.59016	1.38196	1.22949	1.11977	1.04402	0.996462	0.973613	0.973836	0.997148
	90	4.43862	3.51243	2.8454	2.35967	2.00324	1.74096	1.54889	1.41066	1.31523	1.25532	1.22653	1.22681	1.25618
	95	5.05297	3.99859	3.23923	2.68627	2.28051	1.98193	1.76327	1.60591	1.49727	1.42907	1.3963	1.39662	1.43005
	98	5.80601	4.5945	3.72197	3.08661	2.62038	2.2773	2.02605	1.84524	1.72041	1.64204	1.60439	1.60476	1.64317
Squamosal suture length	2	37.6088	40.9059	44.1996	47.4444	50.5926	53.5949	56.4021	58.966	61.2412	63.1859	64.7636	65.9444	66.7051
	5	39.6604	43.1374	46.6107	50.0325	53.3524	56.5185	59.4789	62.1827	64.5819	66.6327	68.2965	69.5417	70.3439
	10	41.5457	45.188	48.8265	52.411	55.8887	59.2053	62.3064	65.1387	67.652	69.8003	71.5432	72.8475	73.6879
	25	44.8296	48.7598	52.6859	56.5537	60.3063	63.8851	67.2313	70.2875	72.9994	75.3175	77.1982	78.6056	79.5124
	50	48.6777	52.9453	57.2083	61.4082	65.4829	69.3689	73.0023	76.3208	79.2656	81.7826	83.8248	85.353	86.3376
	75	52.7401	57.3638	61.9826	66.5329	70.9477	75.158	79.0946	82.6901	85.8806	88.6077	90.8203	92.476	93.5428
	90	56.5831	61.5437	66.499	71.3809	76.1174	80.6345	84.8579	88.7154	92.1384	95.0642	97.438	99.2144	100.359
	95	58.9688	64.1386	69.3029	74.3906	79.3268	84.0343	88.4359	92.456	96.0233	99.0725	101.546	103.398	104.59
	98	61.7319	67.1439	72.5501	77.8763	83.0438	87.9718	92.5796	96.7881	100.523	103.715	106.304	108.242	109.491
Squamosal suture width	2	1.43098	1.05848	0.803067	0.624947	0.498834	0.408404	0.342962	0.295409	0.260989	0.236506	0.219829	0.209579	0.204943
	5	1.76431	1.30504	0.990132	0.770521	0.615032	0.503538	0.422851	0.364221	0.321784	0.291598	0.271036	0.258398	0.252682
	10	2.10387	1.55621	1.18069	0.918817	0.733402	0.60045	0.504234	0.43432	0.383715	0.34772	0.3232	0.30813	0.301314
	25	2.7693	2.04842	1.55413	1.20943	0.965369	0.790365	0.663718	0.57169	0.50508	0.457699	0.425424	0.405588	0.396616
	50	3.66356	2.70989	2.05599	1.59997	1.2771	1.04559	0.878043	0.756299	0.668178	0.605498	0.562801	0.536559	0.52469
	75	4.73325	3.50113	2.65631	2.06714	1.64999	1.35088	1.13442	0.977125	0.863275	0.782293	0.727129	0.693226	0.67789
	90	5.85528	4.33108	3.28599	2.55716	2.04113	1.67111	1.40333	1.20876	1.06792	0.967738	0.899497	0.857557	0.838587
	95	6.60206	4.88346	3.70508	2.8833	2.30145	1.88424	1.58231	1.36292	1.20412	1.09116	1.01422	0.966928	0.945538
	98	7.51205	5.55657	4.21577	3.28072	2.61867	2.14396	1.80041	1.55078	1.37009	1.24156	1.15401	1.10021	1.07587
Lambdoidal suture length	2	96.1382	103.334	110.358	117.106	123.473	129.354	134.648	139.264	143.117	146.136	148.265	149.464	149.709
	5	100.195	107.694	115.015	122.048	128.683	134.812	140.33	145.14	149.155	152.302	154.521	155.77	156.026
	10	103.895	111.671	119.262	126.555	133.435	139.79	145.512	150.5	154.663	157.926	160.227	161.523	161.788
	25	110.281	118.535	126.593	134.334	141.637	148.383	154.456	159.75	164.17	167.633	170.076	171.451	171.732
	50	117.679	126.487	135.085	143.345	151.138	158.337	164.817	170.467	175.183	178.879	181.485	182.952	183.253
	75	125.4	134.786	143.949	152.751	161.056	168.726	175.632	181.653	186.678	190.617	193.394	194.957	195.277
	90	132.631	142.559	152.249	161.559	170.343	178.456	185.76	192.127	197.442	201.608	204.545	206.199	206.537
	95	137.088	147.348	157.365	166.987	176.066	184.452	192.001	198.583	204.076	208.382	211.418	213.127	213.477
	98	142.22	152.865	163.256	173.239	182.657	191.357	199.189	206.017	211.716	216.183	219.333	221.106	221.469
Lambdoidal suture width	2	1.38788	1.21619	1.06798	0.939801	0.828741	0.73234	0.648512	0.575484	0.511753	0.456035	0.407237	0.364424	0.326796
	5	1.66771	1.46141	1.28331	1.12929	0.995833	0.879996	0.779266	0.691515	0.614934	0.547982	0.489345	0.4379	0.392686
	10	1.94787	1.70691	1.4989	1.319	1.16313	1.02783	0.910176	0.807684	0.718238	0.640038	0.571551	0.511463	0.458654
	25	2.4865	2.17891	1.91338	1.68373	1.48476	1.31205	1.16186	1.03103	0.916848	0.817025	0.729598	0.652895	0.585483
	50	3.1953	2.80003	2.4588	2.16369	1.908	1.68606	1.49306	1.32493	1.1782	1.04992	0.937576	0.839008	0.752379
	75	4.02803	3.52974	3.09959	2.72757	2.40524	2.12546	1.88217	1.67022	1.48525	1.32354	1.18192	1.05766	0.948457
	90	4.88938	4.28454	3.76241	3.31084	2.91958	2.57997	2.28465	2.02738	1.80286	1.60657	1.43466	1.28383	1.15128
	95	5.45757	4.78244	4.19963	3.69558	3.25886	2.87978	2.55015	2.26298	2.01237	1.79327	1.60138	1.43303	1.28506
	98	6.14563	5.38538	4.72909	4.1615	3.66972	3.24285	2.87165	2.54828	2.26608	2.01935	1.80327	1.61369	1.44708

### Sheet: Cranial fontanelles
Unit (mm2)		0M	1M	2M	3M	4M	5M	6M	7M	8M	9M	10M	11M	12M
	Centile
Anterior fontanelle area	2	106.677	120.155	129.593	133.84	132.359	125.339	113.654	98.6844	82.0497	65.3236	49.7999	36.3539	25.412
	5	160.81	181.128	195.355	201.756	199.524	188.942	171.328	148.762	123.686	98.472	75.0708	54.8017	38.3073
	10	224.257	252.593	272.433	281.36	278.247	263.49	238.926	207.456	172.486	137.324	104.69	76.4238	53.4216
	25	368.406	414.954	447.547	462.213	457.099	432.856	392.502	340.805	283.357	225.594	171.983	125.548	87.76
	50	593.818	668.847	721.382	745.022	736.779	697.703	632.658	549.329	456.731	363.625	277.212	202.365	141.457
	75	897.831	1011.27	1090.7	1126.45	1113.98	1054.9	956.556	830.565	690.561	549.788	419.134	305.968	213.877
	90	1245.51	1402.88	1513.07	1562.65	1545.36	1463.4	1326.97	1152.2	957.975	762.689	581.441	424.452	296.7
	95	1489.25	1677.42	1809.17	1868.46	1847.79	1749.79	1586.66	1377.67	1145.45	911.944	695.226	507.516	354.762
	98	1796.83	2023.86	2182.82	2254.35	2229.41	2111.17	1914.35	1662.21	1382.02	1100.29	838.813	612.334	428.032
Posterior fontanelle area	2	4.87468	3.54485	2.62882	1.98809	1.53329	1.20593	0.967236	0.791142	0.659915	0.56135	0.486957	0.430783	0.388632
	5	9.62346	6.99815	5.18975	3.92484	3.02698	2.38072	1.90949	1.56185	1.30279	1.1082	0.961337	0.850441	0.767228
	10	16.42	11.9406	8.85501	6.69675	5.16477	4.06209	3.25807	2.66491	2.22288	1.89087	1.64028	1.45106	1.30908
	25	35.2916	25.664	19.0321	14.3934	11.1007	8.73068	7.00259	5.7277	4.77765	4.06405	3.52546	3.11878	2.81362
	50	70.7999	51.4855	38.1811	28.8751	22.2695	17.515	14.0482	11.4906	9.58462	8.15305	7.07257	6.25671	5.64451
	75	125.321	91.133	67.5833	51.111	39.4186	31.0027	24.8663	20.3391	16.9655	14.4315	12.519	11.0748	9.99118
	90	193.047	140.383	104.107	78.7324	60.7212	47.7572	38.3045	31.3308	26.1339	22.2305	19.2844	17.0599	15.3906
	95	242.708	176.496	130.888	98.9862	76.3417	60.0427	48.1582	39.3906	32.8569	27.9493	24.2453	21.4485	19.3498
	98	307.162	223.367	165.647	125.273	96.6151	75.9877	60.9472	49.8512	41.5824	35.3716	30.684	27.1444	24.4884
Sphenoid fontanelle area	2	41.2567	32.9042	26.4712	21.4814	17.584	14.5191	12.0928	10.1597	8.60992	7.36012	6.34653	5.5202	4.84327
	5	55.1878	44.0149	35.4097	28.735	23.5216	19.4217	16.1761	13.5903	11.5172	9.84539	8.48955	7.38419	6.47869
	10	70.1949	55.9837	45.0385	36.5488	29.9177	24.703	20.5748	17.2858	14.649	12.5226	10.7981	9.39215	8.24042
	25	101.426	80.8922	65.0773	52.8102	43.2288	35.6939	29.7291	24.9767	21.1668	18.0942	15.6024	13.5709	11.9068
	50	146.161	116.571	93.7803	76.1028	62.2953	51.4371	42.8414	35.9929	30.5026	26.0749	22.484	19.5566	17.1584
	75	202.554	161.546	129.963	105.465	86.3303	71.2827	59.3706	49.8798	42.2712	36.1352	31.1589	27.1019	23.7785
	90	264.066	210.605	169.431	137.493	112.547	92.9301	77.4005	65.0275	55.1082	47.1088	40.6213	35.3323	30.9996
	95	306.008	244.056	196.342	159.331	130.424	107.69	89.6942	75.356	63.8612	54.5913	47.0733	40.9443	35.9234
	98	357.974	285.501	229.684	186.388	152.572	125.978	104.926	88.1527	74.7059	63.8618	55.0672	47.8973	42.0238
Mastoid fontanelle area	2	170.55	136.447	110.3	90.0918	74.3527	62.0023	52.242	44.4766	38.2599	33.2549	29.2057	25.9168	23.2377
	5	210.426	168.349	136.089	111.156	91.737	76.4991	64.4567	54.8757	47.2054	41.0302	36.0343	31.9763	28.6709
	10	251.068	200.864	162.373	132.625	109.455	91.2739	76.9057	65.4742	56.3225	48.9547	42.9939	38.1521	34.2083
	25	330.753	264.615	213.907	174.718	144.194	120.243	101.314	86.2547	74.1984	64.4921	56.6395	50.2611	45.0655
	50	437.9	350.337	283.202	231.317	190.906	159.196	134.135	114.197	98.2351	85.3844	74.9879	66.5432	59.6645
	75	566.131	452.926	366.133	299.054	246.809	205.813	173.414	147.637	127.001	110.388	96.9466	86.029	77.1361
	90	700.685	560.575	453.153	370.132	305.469	254.729	214.63	182.727	157.186	136.624	119.988	106.476	95.4693
	95	790.259	632.238	511.083	417.448	344.52	287.293	242.068	206.086	177.281	154.09	135.327	120.088	107.674
	98	899.429	719.578	581.687	475.117	392.113	326.981	275.508	234.556	201.771	175.376	154.022	136.677	122.549

### Sheet: MS and SMF
Mendosal suture	0M	1M	2M	3M	4M	5M	6M	7M	8M	9M	10M	11M	12M
Ratio_MS	100	100	83.3333	54.1667	42.8571	36.3636	31.5789	42.8571	0	0	0	0	0
Average_MS (mm)	12.3793	11.6728	8.59503	6.71892	5.00029	2.63936	2.15479	1.68214	0	0	0	0	0
Average_non_zero_MS (mm)	12.3793	11.6728	10.314	12.4041	11.6673	7.25825	6.8235	3.925	0	0	0	0	0
Superior midian fissure
Ratio_SMF (mm)	88.8889	70	41.6667	20.8333	0	0	0	0	0	0	0	0	0
Average_SMF (mm)	7.7263	4.88183	2.77975	1.27171	0	0	0	0	0	0	0	0	0
Average_non_zero_SMF (mm)	8.69208	6.97405	6.6714	6.1042	0	0	0	0	0	0	0	0	0
